# Systems-level patterns in biological processes are changed under prolongevity interventions and across biological age

**DOI:** 10.1101/2022.07.11.22277435

**Authors:** Kengo Watanabe, Tomasz Wilmanski, Priyanka Baloni, Max Robinson, Gonzalo G. Garcia, Michael R. Hoopmann, Mukul K. Midha, David H. Baxter, Michal Maes, Seamus R. Morrone, Kelly M. Crebs, Charu Kapil, Ulrike Kusebauch, Jack Wiedrick, Jodi Lapidus, Jennifer C. Lovejoy, Andrew T. Magis, Christopher Lausted, Jared C. Roach, Gustavo Glusman, Steven R. Cummings, Nicholas J. Schork, Nathan D. Price, Leroy Hood, Richard A. Miller, Robert L. Moritz, Noa Rappaport

**Author notes:** Correspondence to: Leroy Hood, Noa Rappaport.

## Abstract

Aging manifests as progressive deterioration in cellular and systemic homeostasis, requiring systems-level perspectives to understand the gradual molecular dysregulation of underlying biological processes. Here, we report systems-level changes in the molecular regulation of biological processes under multiple lifespan-extending interventions in mice and across age in humans. In mouse cohorts, Differential Rank Conservation (DIRAC) analyses of liver proteomics and transcriptomics show that mechanistically distinct prolongevity interventions tighten the regulation of aging-related biological modules, including fatty acid metabolism and inflammation processes. An integrated analysis of liver transcriptomics with mouse genome-scale metabolic model supports the shifts in fatty acid metabolism. Additionally, the difference in DIRAC patterns between proteins and transcripts suggests biological modules which may be tightly regulated via cap-independent translation. In a human cohort spanning the majority of the adult lifespan, DIRAC analyses of blood proteomics and metabolomics demonstrate that regulation of biological modules does not monotonically loosen with age; instead, the regulatory patterns shift according to both chronological and biological ages. Our findings highlight the power of systems-level approaches to identifying and characterizing the biological processes involved in aging and longevity.
