## Supplementary Data 2 for "Systems-level patterns in biological processes are changed under prolongevity interventions and across biological age"

### Sheet: README
Supplementary Data 2. DIRAC analysis of the LC-M001 liver proteomics using WGCNA-defined modules.
This .xlsx file contains the Differential Rank Conservation (DIRAC) results of the LC-M001 liver proteomics using Weighted Gene Co-expression Network Analysis (WGCNA)-defined modules, corresponding to Fig. 3f–i.
In this file, each sample group is abbreviated with the four-character label, Cont: control, Acar: acarbose, 17aE: 17α-estradiol, and Rapa: rapamycin.
ModuleMetadata
This sheet contains metadata for the examined modules, which were retrieved using WGCNA on the LC-M001 liver proteomics.
– ModuleID: Module ID.
– ModuleName: Module name.
– ModuleType: Module type.
– MappedAnalyteIDs: UniProt IDs of analytes which were included in the preprocessed dataset and mapped to this module. Each ID is concatenated with the separator “;".
– MappedAnalyteGeneLabels: Gene labels corresponding to the UniProt IDs of the MappedAnalyteIDs column. Gene label corresponds to Gene Symbol which was retrived using the UniProt API (Jan 26, 2021), with two exceptions: (1) only the representative Gene Symbol with “(+)" when multiple Gene Symbols were mapped to the UniProt ID (e.g., P62806), (2) “n/a" with UniProt name when no Gene Symbol was map…
– nAnalytes: The number of analytes which were included in the preprocessed dataset and mapped to this module.
– nBackgrounds: The number of background proteins (i.e., all the proteins that were annotated to this module in the WGCNA).
– Coverage: nAnalytes/nBackgrounds [%].
– Source: Source of module metadata.
RCImean
This sheet contains group statistics and test summary of the mean of rank conservation indexes (RCIs), corresponding to Fig. 3f.
Differences in the mean of RCIs between control and each intervention were assessed using two-sided Dunnett’s test, which was performed on R (version 4.1.1) with R multcomp package (version 1.4.19).
– ModuleID: Module ID (dummy column in this sheet).
– [Group]_N: The sample size of Group. (i.e., The number of the examined modules.)
– [Group]_RCImean: The mean of RCIs in Group.
– [Group]_RCIsem: The standard error of the RCI mean in Group.
– [Group1]-vs-[Group2]_Coef: The beta-coefficient (i.e., estimate) for Group1 vs. Group2 in the Dunnett's test. Group1 and Group2 correspond to the contrast and baseline groups, respectively (i.e., positive value indicates an increase in Group1 compared to Group2, and vice versa).
– [Group1]-vs-[Group2]_CoefSE: The standard error of the beta-coefficient for Group1 vs. Group2 in the Dunnett's test.
– [Group1]-vs-[Group2]_tStat: The t-statistic for Group1 vs. Group2 in the Dunnett's test.
– [Group1]-vs-[Group2]_AdjPval: The adjusted P-value for Group1 vs. Group2 in the Dunnett's test (i.e., adjusted across comparisons).
RCI
This sheet contains group statistics and test summary of the mean of rank matching scores (RMSs) under the own group's rank consensus (i.e., RCI), corresponding to Fig. 3g, h.
The intervention effect on RCI was assessed using Analysis of Variance (ANOVA; RMS ~ intervention) for each module, followed by the post hoc comparisons for RCI between control and each intervention using two-sided Dunnett’s test, which were performed on R (version 4.1.1) with R multcomp package (version 1.4.19).
– ModuleID: Module ID.
– ModuleName: Module name.
– [Group]_N: The sample size of Group.
– [Group]_RMSmean: The mean of RMSs (i.e., RCI) in Group.
– [Group]_RMSsem: The standard error of the RMS mean (i.e., RCI) in Group.
– [Variable]_DF: The degrees of freedom for Variable in the ANOVA.
– [Variable]_SumSq: The sum of squares for Variable in the ANOVA.
– [Variable]_MeanSq: The mean square for Variable in the ANOVA.
– [Variable]_Fstat: The F-statistic for Variable in the ANOVA.
– [Variable]_Pval: The P-value for Variable in the ANOVA.
– [Variable]_AdjPval: The adjusted P-value for Variable with the Benjamini–Hochberg method across modules.
– [Group1]-vs-[Group2]_Coef: The beta-coefficient (i.e., estimate) for Group1 vs. Group2 in the Dunnett's test. Group1 and Group2 correspond to the contrast and baseline groups, respectively (i.e., positive value indicates an increase in Group1 compared to Group2, and vice versa).
– [Group1]-vs-[Group2]_CoefSE: The standard error of the beta-coefficient for Group1 vs. Group2 in the Dunnett's test.
– [Group1]-vs-[Group2]_tStat: The t-statistic for Group1 vs. Group2 in the Dunnett's test.
– [Group1]-vs-[Group2]_AdjPval: The adjusted P-value for Group1 vs. Group2 in the Dunnett's test (i.e., adjusted across comparisons).
[ConsensusGroup]-fixed-RMSmean
This sheet contains group statistics and test summary of the mean of rank matching scores (RMSs) under the ConsensusGroup's rank consensus, corresponding to Fig. 3i.
Differences in the mean of RMSs between control and each intervention were assessed for each rank consensus using two-sided Dunnett’s test, which was performed on R (version 4.1.1) with R multcomp package (version 1.4.19).
The sample group corresponding to the rank consensus group was excluded from these tests (See Methods in the paper); hence, columns for the Dunnett's test are different between ConsensusGroup sheets.
– ModuleID: Module ID.
– ModuleName: Module name.
– [Group]_N: The sample size of Group.
– [Group]_RMSmean: The mean of RMSs in Group.
– [Group]_RMSsem: The standard error of the RMS mean in Group.
– [Group1]-vs-[Group2]_Coef: The beta-coefficient (i.e., estimate) for Group1 vs. Group2 in the Dunnett's test. Group1 and Group2 correspond to the contrast and baseline groups, respectively (i.e., positive value indicates an increase in Group1 compared to Group2, and vice versa).
– [Group1]-vs-[Group2]_CoefSE: The standard error of the beta-coefficient for Group1 vs. Group2 in the Dunnett's test.
– [Group1]-vs-[Group2]_tStat: The t-statistic for Group1 vs. Group2 in the Dunnett's test.
– [Group1]-vs-[Group2]_AdjPval: The adjusted P-value for Group1 vs. Group2 in the Dunnett's test (i.e., adjusted across comparisons).

### Sheet: ModuleMetadata
ModuleID	ModuleName	ModuleType	MappedAnalyteIDs	MappedAnalyteGeneLabels	nAnalytes	nBackgrounds	Coverage	Source
Black	WGCNA Black module	Data-driven	G3X982;O08810;O35386;O70475;O88587;O88962;O89023;P00186;P00493;P07759;P11714;P11862;P16015;P16675;P17717;P19157;P24456;P24549;P26150;P28665;P32020;P33267;P34914;P41216;P46735;P48776;P50427;P51863;P70280;P70699;P97872;P99029;Q01279;Q3TLP5;Q60991;Q63836;Q63880;Q64458;Q64459;Q64505;Q6ZWQ7;Q7TMS5;Q7TNG8;Q8BGS1;Q8BH59;Q8BTZ7;Q8BWU8;Q8BX10;Q8C0K5;Q8K0C4;Q8QZR1;Q8R2Y8;Q8VC52;Q8VC97;Q8VCG4;Q8VCI0;Q8VCU1;…	Aox3;Eftud2;Phyh;Ugdh;Comt;Cyp8b1;Tpp1;Cyp1a2;Hprt1;Serpina3k;Cyp2d9;Gas2;Ca3;Ctsa;Ugt2b17;Gstp1;Cyp2d10;Aldh1a1;Hsd3b3;Mug1;Scp2;Cyp2f2;Ephx2;Acsl1;Myo1b;Tdo2;Sts;Atp6v0d1;Vamp7;Gaa;Fmo5;Prdx5;Egfr;Echdc2;Cyp7b1;Selenbp2;Ces3a;Cyp2c29;Cyp3a11;Cyp7a1;Spcs3;Abcg2;Ldhd;Epb41l5;Slc25a12;Gmppb;Etnppl;Pgam5;Slc25a16;Cyp51a1;Tat;Ptrh2;Rbpms2;Upb1;C8g;Plbd1;Ces3b;Washc1;Ttc39c;Mgst1;Tmem19;Cyp2c70;Ces2c…	98	156	62.8205	WGCNA
Darkgreen	WGCNA Darkgreen module	Data-driven	A2AS89;A2ATU0;A4Q9E8;B1AR13;B7ZMP1;D3YXK2;E9PV24;E9Q3C1;E9Q4Z2;O08529;O08539;O08573;O08583;O08601;O08638;O08715;O08749;O08756;O08914;O09158;O09159;O09167;O09172;O09173;O09174;O35114;O35129;O35166;O35344;O35381;O35488;O35490;O35551;O35737;O35945;O35972;O54734;O54984;O55003;O55022;O55029;O55125;O55143;O70133;O70303;O70310;O88451;O88653;O88792;P00405;P01898;P01901;P01942;P03930;P05063;P05132;P05202;…	Agmat;Dhtkd1;Ttll6;Cisd3;Xpnpep3;Safb;Fga;C2cd2;Acacb;Capn2;Bin1;Lgals9;Alyref;Mttp;Myh11;Akap1;Dld;Hsd17b10;Faah;Cyp3a25;Man2b1;Rpl21;Gclm;Hgd;Amacr;Scarb2;Phb2;Gosr2;Kpna3;Anp32a;Slc27a2;Bhmt;Rabep1;Hnrnph1;Aldh1a7;Mrpl23;Ddost;Get3;Bnip3;Pgrmc1;Copb2;Nipsnap1;Atp2a2;Dhx9;Cideb;Nmt1;Rdh7;Lamtor3;F11r;Mtco2;H2-Q10;H2-K1;Hba;Mtatp8;Aldoc;Prkaca;Got2;Krt18;Gpi;Ctsl;Me1;Pdia4;Hsp90b1;Apoe;Sod1;Mdh2…	656	792	82.8283	WGCNA
Darkred	WGCNA Darkred module	Data-driven	A0JNU3;A6X935;E9Q414;O08553;O08677;O08807;O08808;O08966;O08997;O09061;O35593;O35643;O35864;O54782;O54983;O54988;O55111;O55131;O55135;O55142;O70152;O70251;O70325;O70362;O70370;O70400;O88342;O88441;O88736;O88908;O88986;O89020;O89079;O89110;P00375;P00920;P01837;P01869;P04117;P04919;P06151;P06728;P06909;P07724;P07901;P08752;P09925;P10639;P10711;P11087;P11983;P12367;P13020;P14685;P14733;P15105;P15116;…	Aspg;Itih4;Apob;Dpysl2;Kng1;Prdx4;Diaph1;Slc22a1;Atox1;Psmb1;Psmd14;Ap1b1;Cops5;Man2b2;Crym;Slk;Dsg2;Septin7;Eif6;Rpl35a;Dpm1;Eef1b;Gpx4;Gpld1;Ctss;Pdlim1;Wdr1;Mtx2;Hsd17b7;Soat2;Gcat;Afm;Cope;Casp8;Dhfr;Ca2;Igkc;Ighg1;Fabp4;Slc4a1;Ldha;Apoa4;Cfh;Alb;Hsp90aa1;Gnai2;Surf1;Txn;Tcea1;Col1a1;Tcp1;Prkar2a;Gsn;Psmd3;Lmnb1;Glul;Cdh2;Gstm2;Lgals1;Sptan1;Ap2a2;Bsg;Mpv17;Gstm3;Vim;Plg;Tgm2;Ap1g1;Ca5a;Lta4h…	483	773	62.4838	WGCNA
Green	WGCNA Green module	Data-driven	A2AN08;O08709;O08795;O09012;O35215;O35286;O35658;O35660;O35887;O55222;O70318;O88569;O88668;O88685;O88844;O88851;P00397;P01029;P01887;P03921;P09411;P10649;P11352;P11725;P12382;P12815;P14211;P18242;P20065;P23198;P24547;P26369;P26883;P27005;P29595;P31230;P31725;P34884;P34927;P35564;P36552;P36993;P38060;P42227;P42567;P47754;P47934;P48771;P48774;P49586;P50247;P50580;P53810;P53986;P56528;P56593;P57780;…	Ubr4;Prdx6;Prkcsh;Pex5;Ddt;Dhx15;C1qbp;Gstm6;Calu;Ilk;Epb41l2;Hnrnpa2b1;Creg1;Psmc3;Idh1;Rbbp9;Mtco1;C4b;B2m;Mtnd5;Pgk1;Gstm1;Gpx1;Otc;Pfkl;Pdcd6;Calr;Ctsd;Tmsb4x;Cbx3;Impdh2;U2af2;Fkbp1a;S100a8;Nedd8;Aimp1;S100a9;Mif;Asgr1;Canx;Cpox;Ppm1b;Hmgcl;Stat3;Eps15;Capza2;Crat;Cox7a2;Gstm5;Pcyt1a;Ahcy;Pa2g4;Pitpna;Slc16a1;Cd38;Cyp2a12;Actn4;Ruvbl1;Eif4a1;Psmc5;Ran;Rps15;Rps24;Rps28;Ybx1;Rac1;Hspa8;Ywhaz;…	209	329	63.5258	WGCNA
Magenta	WGCNA Magenta module	Data-driven	A2A5R2;A2AJL3;A3KMP2;O08600;O08917;O09131;O09164;O35423;O35459;O35678;O35728;O35955;O35969;O54909;O55137;O88428;O88455;O88545;O88833;P00329;P01027;P05201;P08030;P09528;P10107;P10518;P10922;P11499;P11609;P11859;P12790;P12791;P14824;P16460;P17563;P20060;P20852;P23492;P23953;P24472;P28230;P29391;P29758;P30115;P30416;P30681;P32261;P35492;P35505;P35700;P37040;P40124;P42932;P43274;P45591;P46664;P47740;…	Arfgef2;Fggy;Ttc38;Endog;Flot1;Gsto1;Sod3;Agxt;Ech1;Mgll;Cyp4a14;Psmb10;Gamt;Rdh16;Acot1;Papss2;Dhcr7;Cops6;Cyp4a10;Adh1;C3;Got1;Aprt;Fth1;Anxa1;Alad;H1-0;Hsp90ab1;Cd1d1;Agt;Cyp2b9;Cyp2b10;Anxa6;Ass1;Selenbp1;Hexb;Cyp2a5;Pnp;Ces1c;Gsta4;Gjb1;Ftl1;Oat;Gsta3;Fkbp4;Hmgb2;Serpinc1;Hal;Fah;Prdx1;Por;Cap1;Cct8;H1-4;Cfl2;Adss2;Aldh3a2;Cbr1;Hpd;Hsd11b1;Fmo1;Acadvl;Rab7a;Acadl;Rida;Sult1a1;Sult2a1;Pctp;Id…	206	271	76.0148	WGCNA
Royalblue	WGCNA Royalblue module	Data-driven	E9PVA8;O54950;O88712;P11688;P13597;P15208;P19001;P29351;P40336;P51125;P53994;P97390;P97865;Q3TLH4;Q3TQQ9;Q3UHD6;Q3URS9;Q60770;Q6ZWR6;Q6ZWY3;Q7TPV4;Q8CFE4;Q8JZN5;Q8JZS9;Q8K190;Q8R1S9;Q91XC9;Q99K48;Q9QXY9;Q9R013;Q9WUP7;Q9WV80;S4R1W1	Gcn1;Prkag1;Ctbp1;Itga5;Icam1;Insr;Krt19;Ptpn6;Vps26a;Cast;Rab2a;Vps45;Pex7;Prrc2c;n/a(CA112);Snx27;Ccdc51;Stxbp3;Syne1;Rps27l;Mybbp1a;Scyl2;Acad9;Mrpl48;Saysd1;Slc38a4;Pex16;Nono;Pex3;Ctsf;Uchl5;Snx1;Gm3839	33	66	50	WGCNA
Turquoise	WGCNA Turquoise module	Data-driven	A2ADY9;A2AKK5;A2BDX3;B2RX12;B2RXS4;E9Q557;E9Q7G0;F6ZDS4;O08547;O08663;O08705;O08738;O08788;O09044;O35075;O35295;O35326;O35453;O35465;O35604;O35609;O35680;O35685;O35711;O35841;O35857;O35943;O54749;O54754;O54879;O55023;O55060;O55234;O70194;O70305;O70404;O70435;O70492;O70503;O70570;O70572;O70591;O88456;O88487;O88531;O88533;O88544;O88696;O89017;P00687;P01872;P02088;P02089;P03899;P06537;P06802;P07309;…	Ddi2;Acnat1;Mocs3;Abcc3;Plxnb2;Dsp;Numa1;Tpr;Sec22b;Metap2;Slc10a1;Casp6;Dctn1;Snap23;Vps26c;Purb;Srsf5;Hpn;Fkbp8;Npc1;Scamp3;Mrps12;Nudc;Ppfibp2;Api5;Timm44;Fxn;Cyp2j5;Aox1;Hmgb3;Impa1;Tpmt;Psmb5;Eif3d;Atxn2;Vamp8;Psma3;Snx3;Hsd17b12;Pigr;Smpd2;Pfdn2;Capns1;Dync1i2;Ppt1;Ddc;Cops4;Clpp;Lgmn;Amy1;Ighm;Hbb-b1;Hbb-b2;Mtnd3;Nr3c1;Enpp1;Ttr;Anxa2;Spta1;Col4a2;S100a10;Apoa2;Lamp1;Itpr1;Apcs;Gusb;Rpl7a;…	484	839	57.6877	WGCNA

### Sheet: RCImean
ModuleID	Cont_N	Cont_RCImean	Cont_RCIsem	Acar_N	Acar_RCImean	Acar_RCIsem	17aE_N	17aE_RCImean	17aE_RCIsem	Rapa_N	Rapa_RCImean	Rapa_RCIsem	Acar-vs-Cont_Coef	Acar-vs-Cont_CoefSE	Acar-vs-Cont_tStat	Acar-vs-Cont_AdjPval	17aE-vs-Cont_Coef	17aE-vs-Cont_CoefSE	17aE-vs-Cont_tStat	17aE-vs-Cont_AdjPval	Rapa-vs-Cont_Coef	Rapa-vs-Cont_CoefSE	Rapa-vs-Cont_tStat	Rapa-vs-Cont_AdjPval
All	7	0.600122	0.00638609	7	0.691396	0.00600505	7	0.707951	0.00635339	7	0.705222	0.00617721	0.0912744	0.0088138	10.3558	7.0457e-12	0.107829	0.0088138	12.2341	2.20934e-14	0.1051	0.0088138	11.9244	1.8896e-13

### Sheet: RCI
ModuleID	ModuleName	Cont_N	Cont_RMSmean	Cont_RMSsem	Acar_N	Acar_RMSmean	Acar_RMSsem	17aE_N	17aE_RMSmean	17aE_RMSsem	Rapa_N	Rapa_RMSmean	Rapa_RMSsem	Intervention_DF	Intervention_SumSq	Intervention_MeanSq	Intervention_Fstat	Intervention_Pval	Intervention_AdjPval	Acar-vs-Cont_Coef	Acar-vs-Cont_CoefSE	Acar-vs-Cont_tStat	Acar-vs-Cont_AdjPval	17aE-vs-Cont_Coef	17aE-vs-Cont_CoefSE	17aE-vs-Cont_tStat	17aE-vs-Cont_AdjPval	Rapa-vs-Cont_Coef	Rapa-vs-Cont_CoefSE	Rapa-vs-Cont_tStat	Rapa-vs-Cont_AdjPval
Darkgreen	WGCNA Darkgreen module	12	0.58354	0.00436016	12	0.687273	0.0114337	12	0.705067	0.00754144	12	0.716666	0.0169833	3	0.133699	0.0445664	30.0081	1.01626e-10	7.11379e-10	0.103733	0.0157329	6.59336	5.20022e-08	0.121526	0.0157329	7.72433	9.82233e-10	0.133125	0.0157329	8.46158	7.16289e-11
Darkred	WGCNA Darkred module	12	0.582083	0.00488518	12	0.67042	0.011728	12	0.697214	0.0090592	12	0.69701	0.015532	3	0.107076	0.035692	24.5446	1.73391e-09	6.06867e-09	0.0883375	0.015568	5.67431	2.49159e-06	0.115132	0.015568	7.39542	2.36791e-09	0.114927	0.015568	7.38227	4.20854e-09
Turquoise	WGCNA Turquoise module	12	0.590863	0.00490343	12	0.687588	0.0104868	12	0.694771	0.0111098	12	0.699181	0.01573	3	0.0962731	0.032091	21.1874	1.2094e-08	2.82193e-08	0.0967253	0.0158883	6.08783	3.3673e-06	0.103908	0.0158883	6.53992	1.94264e-05	0.108319	0.0158883	6.8175	1.82836e-08
Magenta	WGCNA Magenta module	12	0.605095	0.0105203	12	0.681715	0.0114781	12	0.703568	0.0103383	12	0.684888	0.0142381	3	0.0683129	0.022771	13.7499	1.83562e-06	3.21234e-06	0.0766201	0.0166137	4.61187	9.2306e-05	0.0984726	0.0166137	5.92721	1.265e-06	0.0797932	0.0166137	4.80287	7.57066e-05
Green	WGCNA Green module	12	0.600893	0.0140559	12	0.688179	0.0140914	12	0.703449	0.00975644	12	0.70042	0.0164384	3	0.085304	0.0284347	12.446	5.03639e-06	7.05094e-06	0.0872861	0.0195134	4.47313	0.000144029	0.102556	0.0195134	5.25569	9.23214e-06	0.0995277	0.0195134	5.10048	2.93402e-05
Black	WGCNA Black module	12	0.6309	0.0146661	12	0.718003	0.0103757	12	0.706799	0.00949764	12	0.702749	0.013634	3	0.0566537	0.0188846	10.5117	2.4581e-05	2.86778e-05	0.0871029	0.0173038	5.03375	1.89811e-05	0.0758994	0.0173038	4.38629	0.000193962	0.0718494	0.0173038	4.15223	0.000455066
Royalblue	WGCNA Royalblue module	12	0.607481	0.0154431	12	0.706597	0.0254616	12	0.744792	0.0233327	12	0.735638	0.0292661	3	0.142465	0.0474883	6.91935	0.000645967	0.000645967	0.0991162	0.0338209	2.93062	0.0145614	0.137311	0.0338209	4.05994	0.000585877	0.128157	0.0338209	3.78927	0.00140421

### Sheet: Cont-fixed-RMSmean
ModuleID	ModuleName	Cont_N	Cont_RMSmean	Cont_RMSsem	Acar_N	Acar_RMSmean	Acar_RMSsem	17aE_N	17aE_RMSmean	17aE_RMSsem	Rapa_N	Rapa_RMSmean	Rapa_RMSsem
Darkgreen	WGCNA Darkgreen module	12	0.58354	0.00436016	12	0.525242	0.00423295	12	0.532094	0.00388175	12	0.534262	0.00352394
Darkred	WGCNA Darkred module	12	0.582083	0.00488518	12	0.523411	0.00386245	12	0.525002	0.00456131	12	0.534542	0.00378337
Turquoise	WGCNA Turquoise module	12	0.590863	0.00490343	12	0.552081	0.00337337	12	0.552507	0.00419335	12	0.543468	0.0043964
Magenta	WGCNA Magenta module	12	0.605095	0.0105203	12	0.556133	0.00544701	12	0.556674	0.00608114	12	0.540339	0.00690511
Green	WGCNA Green module	12	0.600893	0.0140559	12	0.574151	0.0119526	12	0.561219	0.0101056	12	0.549894	0.00975478
Black	WGCNA Black module	12	0.6309	0.0146661	12	0.563995	0.00735846	12	0.588558	0.0168371	12	0.571639	0.0128462
Royalblue	WGCNA Royalblue module	12	0.607481	0.0154431	12	0.605903	0.0195986	12	0.624842	0.012002	12	0.622633	0.0139451

### Sheet: Acar-fixed-RMSmean
ModuleID	ModuleName	Cont_N	Cont_RMSmean	Cont_RMSsem	Acar_N	Acar_RMSmean	Acar_RMSsem	17aE_N	17aE_RMSmean	17aE_RMSsem	Rapa_N	Rapa_RMSmean	Rapa_RMSsem	17aE-vs-Cont_Coef	17aE-vs-Cont_CoefSE	17aE-vs-Cont_tStat	17aE-vs-Cont_AdjPval	Rapa-vs-Cont_Coef	Rapa-vs-Cont_CoefSE	Rapa-vs-Cont_tStat	Rapa-vs-Cont_AdjPval
Darkgreen	WGCNA Darkgreen module	12	0.515829	0.0140268	12	0.687273	0.0114337	12	0.574358	0.00789503	12	0.573767	0.0115945	0.0585296	0.016197	3.6136	0.00191972	0.0579381	0.016197	3.57708	0.00212092
Darkred	WGCNA Darkred module	12	0.515087	0.012565	12	0.67042	0.011728	12	0.573476	0.0107344	12	0.580937	0.0085343	0.0583891	0.0151864	3.84482	0.00101341	0.0658503	0.0151864	4.33613	0.000251433
Turquoise	WGCNA Turquoise module	12	0.531129	0.0196102	12	0.687588	0.0104868	12	0.594394	0.0140451	12	0.593581	0.0148544	0.0632646	0.0231297	2.73521	0.018694	0.0624519	0.0231297	2.70007	0.0203476
Magenta	WGCNA Magenta module	12	0.536297	0.00883563	12	0.681715	0.0114781	12	0.549649	0.00845369	12	0.539415	0.0147029	0.0133515	0.0156143	0.855083	0.604513	0.00311785	0.0156143	0.199679	0.971232
Green	WGCNA Green module	12	0.54675	0.0144742	12	0.688179	0.0140914	12	0.589007	0.0129678	12	0.59222	0.0154444	0.0422571	0.0202682	2.0849	0.0810414	0.0454699	0.0202682	2.24341	0.057898
Black	WGCNA Black module	12	0.541062	0.0135852	12	0.718003	0.0103757	12	0.564643	0.0130897	12	0.566519	0.0135043	0.0235816	0.0189431	1.24486	0.364437	0.0254576	0.0189431	1.3439	0.313677
Royalblue	WGCNA Royalblue module	12	0.558554	0.0215015	12	0.706597	0.0254616	12	0.635259	0.0174027	12	0.648832	0.0246228	0.0767045	0.0302374	2.53674	0.0299417	0.0902778	0.0302374	2.98563	0.010059

### Sheet: 17aE-fixed-RMSmean
ModuleID	ModuleName	Cont_N	Cont_RMSmean	Cont_RMSsem	Acar_N	Acar_RMSmean	Acar_RMSsem	17aE_N	17aE_RMSmean	17aE_RMSsem	Rapa_N	Rapa_RMSmean	Rapa_RMSsem	Acar-vs-Cont_Coef	Acar-vs-Cont_CoefSE	Acar-vs-Cont_tStat	Acar-vs-Cont_AdjPval	Rapa-vs-Cont_Coef	Rapa-vs-Cont_CoefSE	Rapa-vs-Cont_tStat	Rapa-vs-Cont_AdjPval
Darkgreen	WGCNA Darkgreen module	12	0.515419	0.0131887	12	0.567479	0.0159616	12	0.705067	0.00754144	12	0.618738	0.0104258	0.0520601	0.0189281	2.75041	0.0180181	0.103318	0.0189281	5.45845	9.42398e-06
Darkred	WGCNA Darkred module	12	0.514162	0.0129436	12	0.560933	0.014184	12	0.697214	0.0090592	12	0.607656	0.0123632	0.0467707	0.0186471	2.5082	0.0319895	0.0934942	0.0186471	5.01387	3.49112e-05
Turquoise	WGCNA Turquoise module	12	0.527299	0.0107519	12	0.587585	0.0119722	12	0.694771	0.0111098	12	0.625772	0.0100975	0.0602852	0.0155112	3.88656	0.00090185	0.0984727	0.0155112	6.34849	6.89018e-07
Magenta	WGCNA Magenta module	12	0.530093	0.0105907	12	0.541475	0.011112	12	0.703568	0.0103383	12	0.582702	0.0101321	0.0113821	0.0150177	0.757912	0.670037	0.0526087	0.0150177	3.50311	0.00259244
Green	WGCNA Green module	12	0.534367	0.0182321	12	0.584748	0.0181063	12	0.703449	0.00975644	12	0.633795	0.0119509	0.0503811	0.0231383	2.17739	0.0667228	0.099428	0.0231383	4.29712	0.00028127
Black	WGCNA Black module	12	0.559822	0.0155576	12	0.562452	0.00986504	12	0.706799	0.00949764	12	0.60688	0.00880815	0.00262992	0.0166721	0.157743	0.981921	0.047058	0.0166721	2.82255	0.0151062
Royalblue	WGCNA Royalblue module	12	0.56392	0.0311809	12	0.636837	0.0323629	12	0.744792	0.0233327	12	0.696812	0.0246449	0.0729167	0.0418488	1.74239	0.158872	0.132891	0.0418488	3.17552	0.00618236

### Sheet: Rapa-fixed-RMSmean
ModuleID	ModuleName	Cont_N	Cont_RMSmean	Cont_RMSsem	Acar_N	Acar_RMSmean	Acar_RMSsem	17aE_N	17aE_RMSmean	17aE_RMSsem	Rapa_N	Rapa_RMSmean	Rapa_RMSsem	Acar-vs-Cont_Coef	Acar-vs-Cont_CoefSE	Acar-vs-Cont_tStat	Acar-vs-Cont_AdjPval	17aE-vs-Cont_Coef	17aE-vs-Cont_CoefSE	17aE-vs-Cont_tStat	17aE-vs-Cont_AdjPval
Darkgreen	WGCNA Darkgreen module	12	0.519236	0.0181498	12	0.55941	0.0143239	12	0.614109	0.0152824	12	0.716666	0.0169833	0.0401745	0.0226296	1.77531	0.14942	0.0948729	0.0226296	4.19243	0.000379613
Darkred	WGCNA Darkred module	12	0.517902	0.0167043	12	0.566951	0.015022	12	0.603223	0.0130968	12	0.69701	0.015532	0.0490487	0.0212324	2.31009	0.0500435	0.0853214	0.0212324	4.01846	0.000622327
Turquoise	WGCNA Turquoise module	12	0.52143	0.0126601	12	0.579525	0.0115458	12	0.621196	0.0109929	12	0.699181	0.01573	0.0580951	0.0166219	3.4951	0.00264917	0.099766	0.0166219	6.0021	1.90041e-06
Magenta	WGCNA Magenta module	12	0.528562	0.0166587	12	0.539628	0.0120374	12	0.593709	0.0103022	12	0.684888	0.0142381	0.0110664	0.0187714	0.589534	0.781105	0.0651472	0.0187714	3.47056	0.00283053
Green	WGCNA Green module	12	0.528026	0.0148076	12	0.584296	0.0135301	12	0.634339	0.0104043	12	0.70042	0.0164384	0.0562699	0.0184495	3.04994	0.00854334	0.106314	0.0184495	5.7624	3.84679e-06
Black	WGCNA Black module	12	0.549688	0.0168448	12	0.560383	0.00947756	12	0.609668	0.0126601	12	0.702749	0.013634	0.010695	0.0188653	0.566913	0.795335	0.0599797	0.0188653	3.17936	0.00612093
Royalblue	WGCNA Royalblue module	12	0.556976	0.0257059	12	0.644413	0.0262826	12	0.687658	0.0185017	12	0.735638	0.0292661	0.0874369	0.0336044	2.60195	0.0257025	0.130682	0.0336044	3.88883	0.000896137
