## Supplementary Data 4 for "Systems-level patterns in biological processes are changed under prolongevity interventions and across biological age"

### Sheet: README
Supplementary Data 4. Enrichment analysis on the changed reactions within the context-specific GEMs.
This .xlsx file contains the overrepresentation test results of the significantly changed reactions within the context-specific genome-scale metabolic models (GEMs), corresponding to Fig. 4 and Supplementary Fig. 2.
In this file, each sample group is abbreviated with the four-character label, Con1: control 1 (control for Acar and CalR), Acar: acarbose, CalR: calorie restriction, Con2: control 2 (control for MetR), MetR: methionine restriction, GHRw: growth hormone receptor wild-type, GHRk: growth hormone receptor knockout, SneW: Snell wild-type, and SneD: Snell dwarf.
Also, the significantly changed reaction is abbreviated with SCR in this file.
[Group1]-vs-[Group2]
This sheet contains test summary of the enrichment of subsystem in the SCRs of Group1 vs. Group2, corresponding to Fig. 4e and Supplementary Fig. 2a, b, g.
Enrichment in the SCRs (adjusted P-value < 0.05 from the Kruskal–Wallis H-test; cf. Fig. 4b, c, Supplementary Fig. 2c, e, Supplementary Data 3) was assessed using overrepresentation test for each subsystem, which was performed on R (version 4.1.1) with R clusterProfiler package (version 4.2.2).
– Subsystem: The examined subsystem (i.e., subsystem which was annotated to at least one of the SCRs).
– Ratio2ChangedRxns: The ratio of SCRs which were mapped to this subsystem to the total SCRs that were mapped to any of subsystems.
– Ratio2BGs: The ratio of all the reactions that were mapped to this subsystem within GEM to the background reactions (i.e., the reactions whose flux values were successfully predicted and that were mapped to any of subsystems).
– Pval: The P-value in the overrepresentation test.
– AdjPval: The adjusted P-value with the Benjamini–Hochberg method across subsystems.
– Qval: The Q-value in the overrepresentation test.
– MappedChangedRxn: Reaction IDs of SCRs which were mapped to this subsystem. Each ID is concatenated with the separator “/".
– nMappedChangedRxns: The number of SCRs which were mapped to this subsystem.

### Sheet: Acar-vs-Con1
Subsystem	Ratio2ChangedRxns	Ratio2BGs	Pval	AdjPval	Qval	MappedChangedRxn	nMappedChangedRxns
Exchange/demand reaction	4/9	922/7923	0.0141834	0.0709085	0.0447843	EX_ttdca_e/EX_acn13acngalgbside_hs_e/EX_argphearg_e/DM_gcdca3s_c	4
Cholesterol metabolism	2/9	239/7923	0.0283634	0.0709085	0.0447843	HMR_3664/HMR_3723	2
Eicosanoid metabolism	1/9	77/7923	0.0841835	0.140306	0.0886142	RE3568C	1
Sphingolipid metabolism	1/9	122/7923	0.13041	0.163012	0.102955	ST6GALNAC21	1
Transport, extracellular	1/9	2186/7923	0.945373	0.945373	0.597078	ACN13ACNGALGBSIDEte	1

### Sheet: MetR-vs-Con2
Subsystem	Ratio2ChangedRxns	Ratio2BGs	Pval	AdjPval	Qval	MappedChangedRxn	nMappedChangedRxns
Fatty acid synthesis	132/729	224/7923	4.33658e-81	2.29839e-79	2.00852e-79	FACOAE180/RE0577C/RE0579C_1/RE3237C/RE3238C/RE3239C/HMR_0168/HMR_0188/HMR_0192/HMR_0200/HMR_0204/HMR_0209/HMR_0233/HMR_0241/HMR_0245/HMR_0255/FACOAL1812/HMR_0267/HMR_0279/HMR_0289/HMR_0293/HMR_0297/HMR_0301/HMR_0305/HMR_0309/HMR_0319/HMR_0323/HMR_0327/HMR_0345/HMR_0381/HMR_0385/HMR_0389/HMR_0393/HMR_0429/HMR_0433/HMR_0437/HMR_2973/HMR_2982/RE0578C/FACOAE181/HMR_2942/HMR_2943/HMR_2944/HMR_2945/HMR…	132
Cholesterol metabolism	90/729	239/7923	2.88385e-34	7.6422e-33	6.67839e-33	CHOLESACATc_1/HMR_3625/HMR_3626/HMR_3627/HMR_3628/HMR_3629/HMR_3630/HMR_3631/HMR_3633/HMR_3635/HMR_3636/HMR_3637/HMR_3639/HMR_3640/HMR_3642/HMR_3644/HMR_3645/HMR_3646/HMR_3647/HMR_3648/HMR_3649/HMR_3650/HMR_3651/HMR_3652/HMR_3654/HMR_3655/HMR_3656/HMR_3657/HMR_3658/HMR_3659/HMR_3660/HMR_3663/HMR_3665/HMR_3666/HMR_3667/HMR_3668/HMR_3669/HMR_3670/HMR_3677/HMR_3678/HMR_3679/HMR_3680/HMR_3681/HMR_368…	90
Fatty acid oxidation	171/729	775/7923	1.17762e-30	2.08046e-29	1.81808e-29	FACOAL191/HMR_0210/FACOAL140/FACOAL150/FACOAL170/FACOAL180/FACOAL1813/FACOAL181/FACOAL1822/FACOAL1831/FACOAL1832/FACOAL184/FACOAL200/FACOAL203/FACOAL204/FACOAL2042/FACOAL224/FACOAL2251/FACOAL2252/FACOAL240_1/FACOAL241/FACOAL244_1/FACOAL245_1/FACOAL245_2/FACOAL246_1/FACOAL260/PTE3x/PTE4x/r0441/r0444/r1255/r1259/r1262/r1487/RE2759X/RE3074X/RE3079X/RE3114R/ADPACDAc/ADPACTD/ADPCOAPTE/C10DCc/C12DCACOT…	171
Chondroitin sulfate degradation	21/729	44/7923	3.4467e-11	4.56688e-10	3.99092e-10	CSDPASEly/GLCAASE6ly/NACHEX6ly/NACHEX7ly/NACHEXA5ly/NACHEXA6ly/S2TASE4ly/S2TASE5ly/S6TASE6ly/S6TASE7ly/CSEPASEly/GLCAASE7ly/LINKDEG4ly/NACHEX8ly/NACHEX9ly/NACHEXA7ly/NACHEXA8ly/S4TASE4ly/S4TASE5ly/S6TASE8ly/S6TASE9ly	21
Biotin metabolism	6/729	11/7923	0.000183299	0.00194297	0.00169792	APOCF/APOC_LYS_BTNP/BACCL/BTND1/BTND1n/BTNPL	6
Chondroitin synthesis	9/729	43/7923	0.0146248	0.129185	0.112893	GALNACT4g/GLCAT4g/S2T1g/S2T2g/S6T21g/GALNACT5g/GLCAT5g/S4T3g/S6T23g	9
Glyoxylate and dicarboxylate metabolism	4/729	12/7923	0.0193023	0.146146	0.127715	FBA4/KHK2/GCALDD/GLYCLTDym	4
Miscellaneous	16/729	105/7923	0.0298472	0.197738	0.1728	r1109/r0220_1/r0318/r1165/r1166/r1174/r1175/r1168/r1179/HCO3Em/EX_5cysgly34dhphe_e/r0068/r0097/GULND/r1171/r1183	16
Beta-Alanine metabolism	3/729	9/7923	0.0427499	0.251749	0.219999	NBAHH_ir/r0283/SPMDOX	3
Phenylalanine metabolism	5/729	28/7923	0.109032	0.533405	0.466133	HMR_6826/HMR_6838/HMR_6839/HMR_6844/HMR_6850	5
CoA synthesis	3/729	13/7923	0.110707	0.533405	0.466133	DPCOAPP/PTPATi/r0596	3
Propanoate metabolism	3/729	15/7923	0.153973	0.600085	0.524404	ACS2/AACOAT/HMR_9803	3
Vitamin C metabolism	2/729	8/7923	0.163395	0.600085	0.524404	DASCBH/DOGULNO1	2
Pentose phosphate pathway	5/729	32/7923	0.166363	0.600085	0.524404	PRPPS/XYLTD_D/XYLK/DGULND/GULN3D	5
Tyrosine metabolism	9/729	68/7923	0.169835	0.600085	0.524404	DCT/TYRASE/DOPAQNISO1/TRIODTHYSULT/RE0908C/RE0912C/RE0916C/RE0918C/TYR3MO2	9
Aminosugar metabolism	4/729	26/7923	0.212955	0.686287	0.599734	R04215/ACGAMK/ACNMCT/UAG2EMA	4
Ubiquinone synthesis	3/729	18/7923	0.226428	0.686287	0.599734	4HBZCOAFm/4HBZFm/COUCOAFm	3
Transport, nuclear	8/729	65/7923	0.245695	0.686287	0.599734	35CGMPtn/BIOCYTtn/DUDPtn/RAtn3/UTPtn/HMR_6617/HMR_6619/HMR_8476	8
Nucleotide interconversion	17/729	154/7923	0.249153	0.686287	0.599734	SADT/BPNT/GUACYC/PDE4/GCPNn/ADNCYC/PDE1/DUTPDPn/DURIK1m/NDPK2n/NDPK5m/NDPK6n/NTD1m/NTD5m/TMDK1m/TMDK1/DGK1	17
Glycosphingolipid metabolism	8/729	66/7923	0.258976	0.686287	0.599734	HMR_0817/HMR_0823/HMR_0820/HMR_0824/HMR_0825/HMR_0837/HMR_0844/HMR_0849	8
Transport, endoplasmic reticular	20/729	188/7923	0.279324	0.704962	0.616054	r0936/r1000/OCDEAFABP1tc/HMR_2821/HMR_2851/HMR_2857/HMR_2862/r1018/SPHGNtr/HMR_9716/r2510/DHCRMter/r2514/NADPHtru/NADPtru/HMR_2861/5ADTSTSTERONEtr/GLCURter/XOLTRI25tc/HMR_0966	20
Alanine and aspartate metabolism	2/729	12/7923	0.304112	0.732633	0.640235	ARGSL/ARGSS	2
N-glycan metabolism	1/729	4/7923	0.320343	0.738182	0.645084	HMR_1532	1
NAD metabolism	3/729	25/7923	0.407875	0.900723	0.787126	DNADDP/NNATr/NADDP	3
Bile acid synthesis	16/729	164/7923	0.441472	0.93592	0.817884	GMPS/r0650/r0651/RE2637C/RE2637X/RE1846C/RE2635R/URSCHOLCOAc/HC02196c/P4507A1r/P4507B11r/P4508B11r/P4508B13r/HSD3B7/HMR_1781/HMR_1783	16
Lysine metabolism	2/729	17/7923	0.472495	0.963164	0.841692	ACLYSHYc/LYSACm	2
Galactose metabolism	1/729	8/7923	0.538161	1	0.873883	GALKr	1
Vitamin B2 metabolism	1/729	8/7923	0.538161	1	0.873883	FMNAT	1
Starch and sucrose metabolism	1/729	9/7923	0.580698	1	0.873883	UDPGP	1
Pyrimidine synthesis	2/729	21/7923	0.588262	1	0.873883	RE0456N/RE1530M	2
Vitamin A metabolism	3/729	36/7923	0.656303	1	0.873883	RE2655R/RE3050R/RETH1	3
Drug metabolism	12/729	142/7923	0.665415	1	0.873883	CRVSthc/CRVStu/2HATVLAChc/2HATVACIDhc/4HATVACIDhc/4HATVLAChc/LVACLAChep/LVSTACIDhep/6EPVStep/6EPVSthc/PTVSTtu/PTVSTtep	12
Sphingolipid metabolism	10/729	122/7923	0.69645	1	0.873883	SMS1S2/DSAT/ACER22g/NEU21/NEU23/NEU24/NEU25/HMR_0795/SMPD3g/SMS	10
N-glycan synthesis	1/729	13/7923	0.71515	1	0.873883	FT	1
Folate metabolism	3/729	48/7923	0.83117	1	0.873883	FTHFLmi/THFATm/FTHFCLm	3
Steroid metabolism	5/729	77/7923	0.848786	1	0.873883	5ADTSTSTERONESULT/CHSTEROLSULT/ESTSULT/PRGNLONESULT/RE1134C	5
Valine, leucine, and isoleucine metabolism	2/729	38/7923	0.876765	1	0.873883	OCOAT1m/MMCDm	2
Androgen and estrogen synthesis and metabolism	1/729	22/7923	0.880741	1	0.873883	RE3218C	1
Phosphatidylinositol phosphate metabolism	2/729	39/7923	0.885807	1	0.873883	RE1447M_1/RE2972M_1	2
Transport, golgi apparatus	4/729	70/7923	0.896518	1	0.873883	H2Otg/PCHOL_HStg/DAG_HStg/DHCRMtg	4
Arachidonic acid metabolism	1/729	24/7923	0.901734	1	0.873883	RE3525R	1
Urea cycle	1/729	29/7923	0.939455	1	0.873883	RE0691C	1
Purine catabolism	1/729	30/7923	0.945046	1	0.873883	NTPP2	1
Pyruvate metabolism	1/729	31/7923	0.950121	1	0.873883	PCm	1
Glycerophospholipid metabolism	9/729	155/7923	0.954829	1	0.873883	HMR_0598/HMR_0614/HMR_0642/HMR_0597/HMR_0625/HMR_0629/CDS/CEPTC/CHLPCTD	9
Transport, peroxisomal	7/729	135/7923	0.970846	1	0.873883	CRNtx/PRISTCOAtcx/r1007/ADRNCOAtx/ARACHCOAtx/r1006/HMR_3023	7
Glycolysis/gluconeogenesis	1/729	37/7923	0.972121	1	0.873883	ACS	1
Glycine, serine, alanine, and threonine metabolism	1/729	43/7923	0.984425	1	0.873883	CHOLD	1
Transport, lysosomal	2/729	81/7923	0.996411	1	0.873883	CSPG_Dtly/CSPG_Etly	2
Eicosanoid metabolism	1/729	77/7923	0.99943	1	0.873883	PGISr	1
Transport, mitochondrial	18/729	391/7923	0.999847	1	0.873883	r0950/DNDPt59m/DNDPt60m/DNDPt61m/DNDPt62m/DNDPt63m/THFtm/r1005/r1117/r2405/HMR_2661/HMR_2676/HMR_2677/HMR_2685/HMR_2686/HMR_2701/HMR_2704/GLNtm_1	18
Exchange/demand reaction	24/729	922/7923	1	1	0.873883	DM_melanin_c/EX_argarg_e/EX_argargmet_e/EX_xol7aone_e/SK_HC02192_c/SK_tdechola_c/ACER12r/SK_lnlncacoa_c/SK_HC02196_c/EX_ile__L_e/DM_13_cis_retn_n/EX_leuktrF4_e/EX_o2s_e/EX_xoltri25_e/EX_dhap_e/EX_56dthm_e/EX_thrnt_e/SK_stcoa_c/SK_xoldiolone_c/EX_glyb_e/EX_so4_e/EX_xan_e/EX_ppbng_e/EX_vitd3_e	24
Transport, extracellular	51/729	2186/7923	1	1	0.873883	ILEt4/r1756/r1708/r1971/PCt/XOL7AONEt/r1820/CHOLESTle_1/OLEICFATPtc/ARACHDFATPtc/LGNCFATPtc/r1791/CSPG_Dt/CSPG_Et/r1691/PALFATPtc/CLFORtex/CLI2tex/TDCHOLAte/XOLTRI25te/r1705/r1733/r1736/r1739/r1755/r1768/r1774/r1799/r1809/r1824/r1832/r1860/r1896/r1904/r1907/r2142/r2152/r2311/ILEATB0tc/ACLYStm/PROSTGI2c/THRNTt/PPBNGte/GALGLUSIDEtg2/r1905/VITD3t/LINOFATPtc/r1678/GSNt5/PROGLYPEPT1tc/r1698	51

### Sheet: GHRk-vs-GHRw
Subsystem	Ratio2ChangedRxns	Ratio2BGs	Pval	AdjPval	Qval	MappedChangedRxn	nMappedChangedRxns
Cholesterol metabolism	94/850	239/7923	4.99548e-32	2.94733e-30	2.36628e-30	DPMVDx/MEVK1x/PMEVKx/CHOLESACATc_1/HMR_3664/HMR_3723/HMR_3625/HMR_3626/HMR_3627/HMR_3628/HMR_3629/HMR_3630/HMR_3631/HMR_3633/HMR_3635/HMR_3636/HMR_3637/HMR_3639/HMR_3640/HMR_3642/HMR_3644/HMR_3645/HMR_3646/HMR_3647/HMR_3648/HMR_3649/HMR_3650/HMR_3651/HMR_3652/HMR_3654/HMR_3655/HMR_3656/HMR_3657/HMR_3658/HMR_3659/HMR_3660/HMR_3663/HMR_3665/HMR_3666/HMR_3667/HMR_3668/HMR_3669/HMR_3670/HMR_3677/HMR_…	94
Fatty acid synthesis	87/850	224/7923	3.4335e-29	1.01288e-27	8.13197e-28	HMR_2353/HMR_2354/HMR_2355/HMR_2356/FACOAE180/RE0577C/RE0579C_1/RE3237C/RE3238C/RE3239C/HMR_0168/HMR_0188/HMR_0192/HMR_0200/HMR_0204/HMR_0209/HMR_0233/HMR_0241/HMR_0245/HMR_0255/FACOAL1812/HMR_0267/HMR_0279/HMR_0289/HMR_0293/HMR_0297/HMR_0301/HMR_0305/HMR_0309/HMR_0319/HMR_0323/HMR_0327/HMR_0345/HMR_0381/HMR_0385/HMR_0389/HMR_0393/HMR_0429/HMR_0433/HMR_0437/HMR_2973/HMR_2982/RE0578C/FACOAE181/HMR…	87
Heparan sulfate degradation	27/850	27/7923	4.59537e-27	9.03756e-26	7.25584e-26	GLCAASE1ly/GLCNACASE1ly/GLCNACASE2ly/GLCNACASE3ly/GLCNACASE4ly/GLCNACASE5ly/HS1ly/HS2ly/HS3ly/HS4ly/HSAT1ly/HSAT2ly/HSAT3ly/HSAT4ly/HSPASEly/IDOAASE1ly/IDOAASE2ly/IDOAASE3ly/LINKDEG1ly/S2TASE1ly/S2TASE2ly/S3TASE1ly/S3TASE2ly/S3TASE3ly/S6TASE1ly/S6TASE2ly/S6TASE3ly	27
Glycerophospholipid metabolism	65/850	155/7923	3.41493e-24	5.03702e-23	4.044e-23	HMR_0598/HMR_0614/HMR_0642/GLYKm/PCHOL2PALM_HSPLA2/PCHOLN261_HSPLA2/PCHOLN281_HSPLA2/PCHOLN28_HSPLA2/HMR_0597/HMR_0625/HMR_0629/GLYK/PCHOLMYR_HSPLA2/PCHOLOLE_HSPLA2/PCHOLPALME_HSPLA2/PCHOLPALM_HSPLA2/PCHOLSTE_HSPLA2/PCHOL2LINL_HSPLA2/PCHOL2OLE_HSPLA2/PCHOL2STE_HSPLA2/PCHOLN15_HSPLA2/PCHOLAR_HSPLA2/PCHOLN183_HSPLA2/PCHOLN1836_HSPLA2/PCHOLN19_HSPLA2/PCHOLN201_HSPLA2/PCHOLN204_HSPLA2/PCHOLN205_HSPLA…	65
Ubiquinone synthesis	16/850	18/7923	3.36708e-14	3.97316e-13	3.18987e-13	COQ3m/COQ5m/COQ6m/COQ7m/DHDPBMTm/DPHMBDCm/HBZOPT10m/T4HCINNMFM/HMR_6907/HMR_6908/HMR_6909/HMR_6910/34HPLFM/4HBZCOAFm/4HBZFm/COUCOAFm	16
Chondroitin synthesis	17/850	43/7923	7.9693e-07	7.83648e-06	6.29155e-06	GLCAE2g/GLCAT6g/GLCAT7g/GLCAT8g/GLCAT9g/GLCNACDASg/GLCNACT1g/GLCNACT2g/GLCNACT3g/GLCNACT4g/GLCNACT5g/S2T4g/S3T1g/S3T2g/S3T3g/S6T25g/S4T4g	17
CoA synthesis	7/850	13/7923	0.000153032	0.00128984	0.00103556	DPCOAPPe/DPCOAPP/PTPATi/PNTK/PPCDC/PPNCL3/PPNCL2	7
Sphingolipid metabolism	27/850	122/7923	0.000177733	0.00131078	0.00105237	ST6GALNAC21/GLA2l/SMS21e/SMPD3l/SMS1S2/DSAT/ACER22g/NEU21/NEU23/NEU24/NEU25/HMR_0795/SMPD3g/SMS/SMPD4/SPHMDAc/GLB1/ACER11r/SPHK22n/SPHK21n/GLAl/GALC/ASAH1/ARSA/GAL3ST11/3DSPHR/SERPT	27
Biotin metabolism	6/850	11/7923	0.000430292	0.00282081	0.0022647	APOCF/APOC_LYS_BTNP/BACCL/BTND1/BTND1n/BTNPL	6
Fatty acid oxidation	110/850	775/7923	0.000918206	0.00541741	0.0043494	HXCOAm/HMR_2708/HMR_3416/r1254/FACOAL191/HMR_0210/FACOAL140/FACOAL150/FACOAL170/FACOAL180/FACOAL1813/FACOAL181/FACOAL1822/FACOAL1831/FACOAL1832/FACOAL184/FACOAL200/FACOAL203/FACOAL204/FACOAL2042/FACOAL224/FACOAL2251/FACOAL2252/FACOAL240_1/FACOAL241/FACOAL244_1/FACOAL245_1/FACOAL245_2/FACOAL246_1/FACOAL260/PTE3x/PTE4x/r0441/r0444/r1255/r1259/r1262/r1487/RE2759X/RE3074X/RE3079X/RE3114R/ADPACDAc/ADP…	110
Glycosphingolipid metabolism	15/850	66/7923	0.00358833	0.0192465	0.0154521	HMR_0839/HMR_0829/HMR_0830/HMR_0854/HMR_0851/HMR_0817/HMR_0823/HMR_0820/HMR_0824/HMR_0825/HMR_0837/HMR_0844/HMR_0849/RE2677R_1/RE2666C_1	15
N-glycan synthesis	5/850	13/7923	0.00865713	0.0425642	0.0341729	DOLGLCP_Lter/DOLICHOL_Lter/DOLPH_Ler/GGT_L/UDPDOLPT_L	5
Squalene and cholesterol synthesis	3/850	5/7923	0.0104187	0.0472848	0.0379629	DPMVD/MEVK1/PMEVK	3
Tyrosine metabolism	14/850	68/7923	0.0118742	0.0500411	0.0401757	DCT/TYRASE/DOPAQNISO1/TYMSULT/TRIODTHYSULT/RE0908C/RE0912C/RE0916C/RE0918C/DOPASULT/DOPASULT4/4HOXPACDOX_NADP/TYRCBOX/TYROXDAc	14
N-glycan metabolism	2/850	4/7923	0.0595326	0.234162	0.187998	HMR_7255/HMR_7256	2
Valine, leucine, and isoleucine metabolism	7/850	38/7923	0.106266	0.391856	0.314603	3MGLUTACc/VALTA/MMEm/r0560/MMTSADm/r0603/r0655	7
NAD metabolism	5/850	25/7923	0.122683	0.425782	0.341841	NADPN/DNADDP/NNATr/NADDP/NP1	5
Glyoxylate and dicarboxylate metabolism	3/850	12/7923	0.130009	0.426141	0.342129	FBA4/KHK2/GCALDD	3
Phenylalanine metabolism	5/850	28/7923	0.175098	0.543726	0.436533	HMR_6826/HMR_6838/HMR_6839/HMR_6844/HMR_6850	5
Beta-Alanine metabolism	2/850	9/7923	0.250388	0.738643	0.593023	NBAHH_ir/r0283	2
Aminosugar metabolism	4/850	26/7923	0.302578	0.850101	0.682508	R04215/ACGAMK/ACNMCT/UAG2EMA	4
Miscellaneous	12/850	105/7923	0.454141	1	0.802855	r1109/DPPS/r0220_1/r0318/r1165/r1166/r1174/r1175/GLYALDDr/GULND/r1171/r1183	12
Propanoate metabolism	2/850	15/7923	0.489334	1	0.802855	ACS2/OBDHm	2
Methionine and cysteine metabolism	4/850	34/7923	0.502862	1	0.802855	r0210/SERD_L/r0193/2AMACSULT	4
Taurine and hypotaurine metabolism	1/850	7/7923	0.54829	1	0.802855	CYSAMO_cho	1
Transport, endoplasmic reticular	20/850	188/7923	0.551795	1	0.802855	r0002/r0936/UDPGALt2r/r1051/HMR_2865/GULLACter/GLCter/r1000/OCDEAFABP1tc/HMR_2821/HMR_2851/HMR_2857/HMR_2862/r1018/SPHGNtr/r2510/DHCRMter/r2514/HMR_3953/HMR_2861	20
Transport, nuclear	7/850	65/7923	0.555196	1	0.802855	4ABUTtcn/PAIL4P_HStn/35CGMPtn/BIOCYTtn/SPHGNtn/SPHINGStn/CYTDtn	7
Galactose metabolism	1/850	8/7923	0.596794	1	0.802855	GALKr	1
Vitamin B2 metabolism	1/850	8/7923	0.596794	1	0.802855	FMNAT	1
Vitamin B6 metabolism	1/850	8/7923	0.596794	1	0.802855	PYDXO_1	1
Bile acid synthesis	17/850	164/7923	0.598275	1	0.802855	RE2649C/GCDCASULT/GDCASULT/GCASULT/GMPS/r0650/r0651/RE2637C/RE2637X/DCASULT/UDCASULT/URSCHOLCOAc/HC02196c/GUDCASULT/CASULT/LCASULT/TCASULT	17
Starch and sucrose metabolism	1/850	9/7923	0.640094	1	0.802855	UDPGP	1
Oxidative phosphorylation	1/850	10/7923	0.67875	1	0.802855	CYOOm2i	1
Pentose phosphate pathway	3/850	32/7923	0.68259	1	0.802855	PRPPS/DGULND/GULN3D	3
Glycine, serine, alanine, and threonine metabolism	4/850	43/7923	0.692004	1	0.802855	2AMACHYD/SERHL/OBDHc/PSP_L	4
Androgen and estrogen synthesis and metabolism	2/850	22/7923	0.700303	1	0.802855	HMR_1967/HMR_1970	2
Arginine and proline metabolism	3/850	35/7923	0.740701	1	0.802855	APRTO2/NABTNO/PTRCAT1	3
Alanine and aspartate metabolism	1/850	12/7923	0.744063	1	0.802855	ARGSL	1
Transport, lysosomal	7/850	81/7923	0.780172	1	0.802855	SPHMYLNtl/THCRMtl/HSPGtly/GALGLUSIDEtl/r1301/DIGALSIDEtl/SGALSIDEtl	7
Purine catabolism	2/850	30/7923	0.847525	1	0.802855	NTPP2/r0859	2
Fructose and mannose metabolism	1/850	17/7923	0.855042	1	0.802855	RE1342C	1
Nucleotide interconversion	13/850	154/7923	0.856241	1	0.802855	NDPK8n/DTMPK/SADT/BPNT/GUACYC/PDE4/GCPNn/ADNCYC/PDE1/DUTPDPn/NDPK4m/NDPK8m/CYTDn	13
Tetrahydrobiopterin metabolism	1/850	18/7923	0.870627	1	0.802855	HMR_4816	1
Transport, golgi apparatus	5/850	70/7923	0.883806	1	0.802855	H2Otg/PCHOL_HStg/DAG_HStg/DHCRMtg/GALSIDEtg	5
Citric acid cycle	1/850	20/7923	0.896955	1	0.802855	r0509	1
Pyrimidine synthesis	1/850	21/7923	0.908038	1	0.802855	DTMPKm	1
Vitamin A metabolism	2/850	36/7923	0.910933	1	0.802855	RADH4/RETH2	2
Glycolysis/gluconeogenesis	2/850	37/7923	0.918728	1	0.802855	G6PPer/PGK	2
Steroid metabolism	5/850	77/7923	0.926948	1	0.802855	5ADTSTSTERONESULT/CHSTEROLSULT/ESTSULT/PRGNLONESULT/DHEASULT	5
Pyrimidine catabolism	1/850	27/7923	0.953553	1	0.802855	CYTD	1
Urea cycle	1/850	29/7923	0.963015	1	0.802855	CKc_cho	1
Inositol phosphate metabolism	2/850	51/7923	0.97844	1	0.802855	PI4PP/PI4PLC	2
Phosphatidylinositol phosphate metabolism	1/850	39/7923	0.988171	1	0.802855	H7MTer_U	1
Eicosanoid metabolism	2/850	77/7923	0.998413	1	0.802855	RE2958C/HMR_1318	2
Drug metabolism	6/850	142/7923	0.998544	1	0.802855	2HATVLAChc/2HATVACIDhc/4HATVACIDhc/4HATVLAChc/LVACLAChep/LVSTACIDhep	6
Exchange/demand reaction	73/850	922/7923	0.999014	1	0.802855	EX_imp_e/EX_arg__L_e/EX_3mglutac_e/DM_melanin_c/EX_lac__L_e/EX_lnlc_e/EX_asn__L_e/EX_prostgf2_e/DM_tca3s_c/DM_4abut_n/EX_succ_e/DM_3dhcdchol_c/DM_thyochol_c/EX_3dhcdchol_e/EX_thyochol_e/SK_nadp_c/EX_val__L_e/EX_ttdca_e/SK_adprbp_c/EX_Rtotal3_e/EX_acn13acngalgbside_hs_e/EX_mlthf_e/EX_argarg_e/EX_HC01444_e/EX_q10h2_e/EX_mi1p__D_e/EX_argargmet_e/EX_HC02202_e/EX_dolichol__L_e/EX_tymsf_e/EX_pchol2palm…	73
Transport, peroxisomal	4/850	135/7923	0.999829	1	0.802855	IPDPtx/r0954/PRISTCOAtcx/r1007	4
Transport, mitochondrial	17/850	391/7923	0.999999	1	0.802855	3MGLUTACtm/3MOBt2im/r0950/r2404/HXAt1/CHSTEROLt1/PPAtm/DNDPt58m/DECDPtm/r1078/GLYCtm/DNDPt55m/r2398/SUCSALtm/LYStm/PSFLIPm/DNDPt42m	17
Transport, extracellular	100/850	2186/7923	1	1	0.802855	PTPATe/CRNATBtc/3MGLUTACte/TRPt4/ADNt4/3MHISt1/5AOPt/RIBt2/r1999/CE0955tr/CYTDt/CYTDt2/5AOPt2/3AIBt/PIt/r1882/r1991/r1920/ACN13ACNGALGBSIDEte/SPHMYLNtl2/Q10H2e/r1953/PCt/PCHOLHSTDe_1/DAGt/HMR_9720/TYMSFt/r2041/PCHLN225_HSABCt/PCHOL2LINL_HSABCt/PCHOL2OLE_HSABCt/PCHOL2STE_HSABCt/PCHOLAR_HSABCt/PCHOLDOC_HSABCt/PCHOLEIC_HSABCt/PCHOLET_HSABCt/PCHOLHEP_HSABCt/PCHOLLINL_HSABCt/PCHOLMYR_HsABCt/PCHOLN15_H…	100

### Sheet: SneD-vs-SneW
Subsystem	Ratio2ChangedRxns	Ratio2BGs	Pval	AdjPval	Qval	MappedChangedRxn	nMappedChangedRxns
Cholesterol metabolism	130/1014	239/7923	1.59687e-55	9.10216e-54	7.22794e-54	DPMVDx/MEVK1x/PMEVKx/LCAT55e/LCAT17e/LCAT4e/CHOLESACATc_1/LCAT10e/LCAT11e/LCAT13e/LCAT14e/LCAT15e/LCAT18e/LCAT20e/LCAT21e/LCAT22e/LCAT29e/LCAT2e/LCAT30e/LCAT31e/LCAT32e/LCAT33e/LCAT34e/LCAT35e/LCAT36e/LCAT37e/LCAT38e/LCAT39e/LCAT49e/LCAT50e/LCAT51e/LCAT52e/LCAT53e/LCAT57e/LCAT5e/LCAT6e/LCAT7e/LCAT8e/HMR_3625/HMR_3626/HMR_3627/HMR_3628/HMR_3629/HMR_3630/HMR_3631/HMR_3633/HMR_3635/HMR_3636/HMR_3637…	130
Fatty acid synthesis	106/1014	224/7923	7.97526e-38	2.27295e-36	1.80493e-36	HMR_2540/HMR_2541/HMR_2542/HMR_2543/HMR_2353/HMR_2354/HMR_2355/HMR_2356/FACOAE180/RE0577C/RE0579C_1/RE3237C/RE3238C/RE3239C/HMR_0168/HMR_0188/HMR_0192/HMR_0200/HMR_0204/HMR_0209/HMR_0233/HMR_0241/HMR_0245/HMR_0255/FACOAL1812/HMR_0267/HMR_0279/HMR_0289/HMR_0293/HMR_0297/HMR_0301/HMR_0305/HMR_0309/HMR_0319/HMR_0323/HMR_0327/HMR_0345/HMR_0381/HMR_0385/HMR_0389/HMR_0393/HMR_0429/HMR_0433/HMR_0437/HMR…	106
Heparan sulfate degradation	27/1014	27/7923	5.76243e-25	1.09486e-23	8.69419e-24	GLCAASE1ly/GLCNACASE1ly/GLCNACASE2ly/GLCNACASE3ly/GLCNACASE4ly/GLCNACASE5ly/HS1ly/HS2ly/HS3ly/HS4ly/HSAT1ly/HSAT2ly/HSAT3ly/HSAT4ly/HSPASEly/IDOAASE1ly/IDOAASE2ly/IDOAASE3ly/LINKDEG1ly/S2TASE1ly/S2TASE2ly/S3TASE1ly/S3TASE2ly/S3TASE3ly/S6TASE1ly/S6TASE2ly/S6TASE3ly	27
Ubiquinone synthesis	16/1014	18/7923	5.54834e-13	7.90639e-12	6.27839e-12	COQ3m/COQ5m/COQ6m/COQ7m/DHDPBMTm/DPHMBDCm/HBZOPT10m/T4HCINNMFM/HMR_6907/HMR_6908/HMR_6909/HMR_6910/34HPLFM/4HBZCOAFm/4HBZFm/COUCOAFm	16
Fatty acid oxidation	166/1014	775/7923	1.07984e-12	1.23102e-11	9.77539e-12	RE3165C/RE3166C/RE3167C/RE3168C/HMR_2736/HMR_2774/HMR_3425/HMR_3432/HMR_2708/HMR_3416/HMR_3421/r1254/FACOAL191/HMR_0210/FACOAL140/FACOAL150/FACOAL170/FACOAL180/FACOAL1813/FACOAL181/FACOAL1822/FACOAL1831/FACOAL1832/FACOAL184/FACOAL200/FACOAL203/FACOAL204/FACOAL2042/FACOAL224/FACOAL2251/FACOAL2252/FACOAL240_1/FACOAL241/FACOAL244_1/FACOAL245_1/FACOAL245_2/FACOAL246_1/FACOAL260/PTE3x/PTE4x/r0441/r044…	166
Glycerophospholipid metabolism	52/1014	155/7923	1.28905e-11	1.2246e-10	9.72443e-11	HMR_0598/HMR_0614/HMR_0642/GLYKm/PCHOL2PALM_HSPLA2/PCHOLN261_HSPLA2/PCHOLN281_HSPLA2/PCHOLN28_HSPLA2/HMR_0597/HMR_0625/HMR_0629/GLYK/PCHOLMYR_HSPLA2/PCHOLOLE_HSPLA2/PCHOLPALME_HSPLA2/PCHOLPALM_HSPLA2/PCHOLSTE_HSPLA2/PCHOL2LINL_HSPLA2/PCHOL2OLE_HSPLA2/PCHOL2STE_HSPLA2/PCHOLN15_HSPLA2/PCHOLAR_HSPLA2/PCHOLN183_HSPLA2/PCHOLN1836_HSPLA2/PCHOLN19_HSPLA2/PCHOLN201_HSPLA2/PCHOLN204_HSPLA2/PCHOLN205_HSPLA…	52
Androgen and estrogen synthesis and metabolism	13/1014	22/7923	3.74116e-07	3.04637e-06	2.4191e-06	HMR_1976/HMR_2014/HMR_1967/HMR_1970/HMR_1944/HMR_1982/HMR_1983/HMR_1958/HMR_1968/HMR_1971/RE2386C/RE1587C/RE1630C	13
Steroid metabolism	26/1014	77/7923	1.56058e-06	1.11191e-05	8.8296e-06	5ADTSTSTERONESULT/CHSTEROLSULT/ESTSULT/PRGNLONESULT/HSD3B11/HMR_1979/HMR_1980/TSTSTERONESULT/HSD3B13/HMR_1981/RE1096C/SR5ARr/RE1134C/HSD3B11r/HSD3B12r/HSD3B13r/P45017A3r/P45017A4r/HSD17B2r/P45017A1r/P45017A2r/P45011A1m/SR5AR2r/HMR_1940/HMR_1941/DHEASULT	26
Chondroitin synthesis	17/1014	43/7923	9.32418e-06	5.90532e-05	4.68936e-05	GLCAE2g/GLCAT6g/GLCAT7g/GLCAT8g/GLCAT9g/GLCNACDASg/GLCNACT1g/GLCNACT2g/GLCNACT3g/GLCNACT4g/GLCNACT5g/S2T4g/S3T1g/S3T2g/S3T3g/S6T25g/S4T4g	17
Biotin metabolism	6/1014	11/7923	0.00112802	0.00642969	0.00510575	APOCF/APOC_LYS_BTNP/BACCL/BTND1/BTND1n/BTNPL	6
Sphingolipid metabolism	26/1014	122/7923	0.00554089	0.0287119	0.0227998	SMS21e/SMPD3l/SMS1S2/DSAT/ACER22g/NEU21/NEU23/NEU24/NEU25/HMR_0795/SMPD3g/SMS/SMPD4/SPHMDAc/GLB1/ACER11r/SPHK22n/SPHK21n/GLAl/GALC/ASAH1/GBA2e/ARSA/GAL3ST11/3DSPHR/SERPT	26
Squalene and cholesterol synthesis	3/1014	5/7923	0.0171093	0.0791488	0.0628513	DPMVD/MEVK1/PMEVK	3
N-glycan synthesis	5/1014	13/7923	0.0180515	0.0791488	0.0628513	DOLGLCP_Lter/DOLICHOL_Lter/DOLPH_Ler/GGT_L/UDPDOLPT_L	5
Bile acid synthesis	29/1014	164/7923	0.042389	0.172584	0.137047	GCDCASULT/GDCASULT/GCASULT/GMPS/r0650/r0651/RE2637C/RE2637X/RE1846C/RE2635R/DCASULT/UDCASULT/URSCHOLCOAc/HC02196c/GUDCASULT/CASULT/HMR_1738/HMR_1739/HMR_1740/HMR_1742/HMR_1746/HMR_1748/HMR_1750/HMR_1754/HMR_1760/HMR_1762/HMR_1765/LCASULT/TCASULT	29
N-glycan metabolism	2/1014	4/7923	0.0822654	0.312609	0.24824	HMR_7255/HMR_7256	2
Tyrosine metabolism	13/1014	68/7923	0.087945	0.313304	0.248792	DCT/TYRASE/DOPAQNISO1/TYMSULT/TRIODTHYSULT/RE0908C/RE0912C/RE0916C/RE0918C/DOPASULT/DOPASULT4/3M4HDXPAC/3MOXTYROX	13
Phenylalanine metabolism	6/1014	28/7923	0.139426	0.467487	0.371227	HMR_6826/HMR_6838/HMR_6839/HMR_6844/HMR_6850/HMR_6729	6
Miscellaneous	17/1014	105/7923	0.181864	0.575903	0.457319	r1109/DPPS/r0220_1/r0318/TRDR2/TRDR3/RE2154C/r1165/r1166/r1174/r1175/r1168/r1179/EX_5cysgly34dhphe_e/RE2155C/r1171/r1183	17
Leukotriene metabolism	2/1014	8/7923	0.273057	0.819171	0.650496	HMR_1081/HMR_1127	2
Beta-Alanine metabolism	2/1014	9/7923	0.323325	0.907784	0.720863	NBAHH_ir/r0283	2
Glycosphingolipid metabolism	10/1014	66/7923	0.334447	0.907784	0.720863	HMR_0817/HMR_0823/HMR_0820/HMR_0824/HMR_0825/HMR_0837/HMR_0844/HMR_0849/RE2677R_1/RE2666C_1	10
Oxidative phosphorylation	2/1014	10/7923	0.372645	0.965489	0.766685	r0205/FADH2ETC	2
NAD metabolism	4/1014	25/7923	0.400226	0.991864	0.78763	NADPN/DNADDP/NNATr/NADDP	4
Aminosugar metabolism	4/1014	26/7923	0.430607	1	0.79409	R04215/ACGAMK/ACNMCT/UAG2EMA	4
Alanine and aspartate metabolism	2/1014	12/7923	0.466283	1	0.79409	ARGSL/ASNS1	2
CoA synthesis	2/1014	13/7923	0.509899	1	0.79409	DPCOAPP/PTPATi	2
Histidine metabolism	2/1014	13/7923	0.509899	1	0.79409	MACOXO/MHISOR	2
Valine, leucine, and isoleucine metabolism	5/1014	38/7923	0.54625	1	0.79409	VALTA/r0560/r0603/r0655/MMCDm	5
Galactose metabolism	1/1014	8/7923	0.665821	1	0.79409	GALKr	1
Vitamin B2 metabolism	1/1014	8/7923	0.665821	1	0.79409	FMNAT	1
Starch and sucrose metabolism	1/1014	9/7923	0.708633	1	0.79409	UDPGP	1
Glyoxylate and dicarboxylate metabolism	1/1014	12/7923	0.806903	1	0.79409	HPYRRy	1
Propanoate metabolism	1/1014	15/7923	0.872051	1	0.79409	ACS2	1
Transport, endoplasmic reticular	19/1014	188/7923	0.893395	1	0.79409	UDPGALt2r/r1000/OCDEAFABP1tc/HMR_2821/HMR_2851/HMR_2857/HMR_2862/r1018/SPHGNtr/HMR_9716/r2510/DHCRMter/r2514/NADPHtru/NADPtru/HMR_2861/ACALDtr/TSTSTERONEtr/EANDRSTRNtr	19
Lysine metabolism	1/1014	17/7923	0.902761	1	0.79409	ADPOHc	1
Purine catabolism	2/1014	30/7923	0.911615	1	0.79409	NTPP2/r0859	2
Tetrahydrobiopterin metabolism	1/1014	18/7923	0.915233	1	0.79409	HMR_4816	1
Transport, nuclear	5/1014	65/7923	0.931666	1	0.79409	4ABUTtcn/35CGMPtn/BIOCYTtn/SPHGNtn/SPHINGStn	5
Citric acid cycle	1/1014	20/7923	0.935586	1	0.79409	r0509	1
Transport, golgi apparatus	5/1014	70/7923	0.955229	1	0.79409	H2Otg/PCHOL_HStg/DAG_HStg/DHCRMtg/GALSIDEtg	5
Transport, lysosomal	6/1014	81/7923	0.957083	1	0.79409	SPHMYLNtl/HSPGtly/GALGLUSIDEtl/DIGALSIDEtl/SGALSIDEtl/XOLEST183tl	6
Arachidonic acid metabolism	1/1014	24/7923	0.962813	1	0.79409	RE3525C	1
Exchange/demand reaction	101/1014	922/7923	0.968619	1	0.79409	DM_melanin_c/EX_3pg_e/DM_4abut_n/EX_succ_e/SK_nadp_c/SK_adprbp_c/EX_Rtotal3_e/EX_CE5304_e/EX_argarg_e/EX_HC01444_e/EX_q10h2_e/EX_argargmet_e/EX_gcdca3s_e/EX_dolichol__L_e/EX_tymsf_e/EX_argphearg_e/EX_xol7aone_e/EX_clpnd_e/EX_pchol2palm_hs_e/EX_pcholn261_hs_e/EX_pcholn28_hs_e/EX_pcholn281_hs_e/EX_dopasf_e/EX_dopa4sf_e/EX_dca3s_e/EX_pailste_hs_e/EX_pchol2linl_hs_e/EX_pchol2ole_hs_e/EX_pchol2ste_hs_…	101
Eicosanoid metabolism	5/1014	77/7923	0.975894	1	0.79409	RE3422C/RE3565C/RE3011M/RE3012M/RE3597M	5
Urea cycle	1/1014	29/7923	0.981295	1	0.79409	CKc_cho	1
Pentose phosphate pathway	1/1014	32/7923	0.987617	1	0.79409	PRPPS	1
Methionine and cysteine metabolism	1/1014	34/7923	0.990595	1	0.79409	2AMACSULT	1
Nucleotide interconversion	11/1014	154/7923	0.991746	1	0.79409	SADT/BPNT/GUACYC/PDE4/GCPNn/ADNCYC/PDE1/DUTPDPn/r1384/PUNP7/GMPS2	11
Vitamin A metabolism	1/1014	36/7923	0.992858	1	0.79409	RETH1	1
Glycolysis/gluconeogenesis	1/1014	37/7923	0.993776	1	0.79409	PGK	1
Phosphatidylinositol phosphate metabolism	1/1014	39/7923	0.995274	1	0.79409	RE2973N_1	1
Tryptophan metabolism	1/1014	41/7923	0.996411	1	0.79409	ALDD20xm	1
Glycine, serine, alanine, and threonine metabolism	1/1014	43/7923	0.997275	1	0.79409	AACTOOR	1
Transport, peroxisomal	8/1014	135/7923	0.997282	1	0.79409	CRNtx/IPDPtx/r0954/PRISTCOAtcx/r1007/HMGCOAtx/ODECOAtx/HMR_1758	8
Drug metabolism	8/1014	142/7923	0.998556	1	0.79409	2HATVLAChc/2HATVACIDhc/4HATVACIDhc/4HATVLAChc/LVACLAChep/LVSTACIDhep/PTVSTtu/PTVSTtep	8
Transport, mitochondrial	26/1014	391/7923	0.999981	1	0.79409	3MOBt2im/PPAtm/HMR_2737/HMR_2775/DNDPt58m/DECDPtm/r1078/GLYCtm/DNDPt55m/r2398/HMR_0178/SUCSALtm/5EIPENCtm/HMR_2691/CARN1619Zt_m/r1467/DTTPtm_cho/HMR_2695/ID3ACALDtm/LYStm/PSFLIPm/HMR_1744/HMR_1752/HMR_1284/DNDPt42m/HMR_2772	26
Transport, extracellular	106/1014	2186/7923	1	1	0.79409	CE5304t/r1920/r1769/SPHMYLNtl2/Q10H2e/r1953/PCt/PCHOLHSTDe_1/r2484/DAGt/HMR_9720/TYMSFt/XOL7AONEt/PCHLN225_HSABCt/PCHOL2LINL_HSABCt/PCHOL2OLE_HSABCt/PCHOL2STE_HSABCt/PCHOLAR_HSABCt/PCHOLDOC_HSABCt/PCHOLEIC_HSABCt/PCHOLET_HSABCt/PCHOLHEP_HSABCt/PCHOLLINL_HSABCt/PCHOLMYR_HsABCt/PCHOLN15_HSABCt/PCHOLN183_HSABCt/PCHOLN1836_HSABCt/PCHOLN19_HSABCt/PCHOLN201_HSABCt/PCHOLN203_HSABCt/PCHOLN204_HSABCt/PCHO…	106

### Sheet: MetR-vs-CalR
Subsystem	Ratio2ChangedRxns	Ratio2BGs	Pval	AdjPval	Qval	MappedChangedRxn	nMappedChangedRxns
Cholesterol metabolism	196/1228	239/7923	1.90576e-120	1.18157e-118	9.22789e-119	DHCR72r/HMR_3664/HMR_3723/HMR_1557/LTHSTRLOR/C14STRr/C3STDH1Pr/C3STDH1r/DHCR241r/DHCR243r/DHCR71r/EBP1r/EBP2r/LNSTLSr/LSTO1r/LSTO2r/SQLEr/r0170/r0575/LNS14DMr/r1380/DMATTx/GRTTx/IPDDIx/DMATT/GRTT/C3STKR2r/C4STMO2Pr/C4STMO2r/RE2407C/CHLSTD78I/HMR_1543/HMR_1544/HMR_1545/HMR_1546/HMR_1547/HMR_1548/HMR_1549/HMR_1550/HMR_1551/HMR_1552/LNS14DM/RE2410C/RE3181C/SMO/LNSTLS/HMR_1477/HMR_1478/HMR_1479/HMR_1…	196
Chondroitin sulfate degradation	44/1228	44/7923	1.22165e-36	3.78713e-35	2.95769e-35	CSDPASEly/GLCAASE6ly/NACHEX6ly/NACHEX7ly/NACHEXA5ly/NACHEXA6ly/S2TASE4ly/S2TASE5ly/S6TASE6ly/S6TASE7ly/CSEPASEly/GLCAASE7ly/LINKDEG4ly/NACHEX8ly/NACHEX9ly/NACHEXA7ly/NACHEXA8ly/S4TASE4ly/S4TASE5ly/S6TASE8ly/S6TASE9ly/CSAPASEly/CSCPASEly/GLCAASE4ly/GLCAASE5ly/LINKDEG2ly/LINKDEG3ly/NACHEX1ly/NACHEX2ly/NACHEX4ly/NACHEX5ly/NACHEXA1ly/NACHEXA3ly/NACHEXA4ly/S4TASE1ly/S4TASE2ly/S6TASE4ly/S6TASE5ly/CSBPA…	44
Chondroitin synthesis	41/1228	43/7923	2.35511e-31	4.86723e-30	3.80124e-30	GALNACT4g/GLCAT4g/S2T1g/S2T2g/S6T21g/GALNACT5g/GLCAT5g/S4T3g/S6T23g/GLCAE2g/GLCAT6g/GLCAT7g/GLCAT8g/GLCAT9g/GLCNACDASg/GLCNACT1g/GLCNACT2g/GLCNACT3g/GLCNACT4g/GLCNACT5g/S2T4g/S3T1g/S3T2g/S3T3g/S6T25g/GALNACT1g/GALNACT2g/GALNACT3g/GALT2g/GALTg/GLCAT2g/GLCAT3g/GLCATg/S4T1g/S4T2g/S6T19g/S6T20g/XYLTer/GLCAE1g/S2T3g/S4T6g	41
Fatty acid synthesis	101/1228	224/7923	1.17468e-26	1.82075e-25	1.42198e-25	DESAT20_1/HMR_2380/HMR_3446/HMR_3447/FAEL205/HMR_2347/HMR_2348/HMR_2349/HMR_2350/RE0577C/RE0579C_1/RE3237C/RE3238C/RE3239C/HMR_0168/HMR_0188/HMR_0192/HMR_0200/HMR_0204/HMR_0209/HMR_0233/HMR_0241/HMR_0245/HMR_0255/FACOAL1812/HMR_0267/HMR_0279/HMR_0289/HMR_0293/HMR_0297/HMR_0301/HMR_0305/HMR_0309/HMR_0319/HMR_0323/HMR_0327/HMR_0345/HMR_0381/HMR_0385/HMR_0389/HMR_0393/HMR_0429/HMR_0433/HMR_0437/HMR_…	101
Heparan sulfate degradation	27/1228	27/7923	1.07785e-22	1.33654e-21	1.04381e-21	GLCAASE1ly/GLCNACASE1ly/GLCNACASE2ly/GLCNACASE3ly/GLCNACASE4ly/GLCNACASE5ly/HS1ly/HS2ly/HS3ly/HS4ly/HSAT1ly/HSAT2ly/HSAT3ly/HSAT4ly/HSPASEly/IDOAASE1ly/IDOAASE2ly/IDOAASE3ly/LINKDEG1ly/S2TASE1ly/S2TASE2ly/S3TASE1ly/S3TASE2ly/S3TASE3ly/S6TASE1ly/S6TASE2ly/S6TASE3ly	27
Glycerophospholipid metabolism	73/1228	155/7923	6.83482e-21	7.06265e-20	5.51582e-20	SMS1/SMS10/SMS11/SMS12/SMS16/SMS13/SMS14/SMS15/SMS2/SMS3/SMS4/SMS5/SMS6/SMS7/SMS8/SMS9/HMR_0593/HMR_0601/HMR_0672/HMR_0678/HMR_0597/HMR_0625/HMR_0629/HMR_0598/HMR_0614/HMR_0642/CDS/PIK4/PCHOL2PALM_HSPLA2/PCHOLN261_HSPLA2/PCHOLN281_HSPLA2/PCHOLN28_HSPLA2/PCHOLMYR_HSPLA2/PCHOLOLE_HSPLA2/PCHOLPALME_HSPLA2/PCHOLPALM_HSPLA2/PCHOLSTE_HSPLA2/PCHOL2LINL_HSPLA2/PCHOL2OLE_HSPLA2/PCHOL2STE_HSPLA2/PCHOLN15_H…	73
Ubiquinone synthesis	16/1228	18/7923	1.14368e-11	1.01298e-10	7.9112e-11	34HPLFM/4HBZCOAFm/4HBZFm/COUCOAFm/COQ3m/COQ5m/COQ6m/COQ7m/DHDPBMTm/DPHMBDCm/HBZOPT10m/T4HCINNMFM/HMR_6907/HMR_6908/HMR_6909/HMR_6910	16
Squalene and cholesterol synthesis	5/1228	5/7923	8.88282e-05	0.000688419	0.000537644	DSREDUCr/IPDDI/DPMVD/MEVK1/PMEVK	5
Fatty acid oxidation	150/1228	775/7923	0.00136112	0.00937657	0.00732296	FAOXC184C163m/FAOXC184m/FAOXC204C184m/FAOXC225C204m/FAOXC225C226m/FAOXC225m/FAOXC226C225m/C204CPT2/RE2985X/RE2986X/RE2987X/RE2988X/RE2989X/RE2990X/RE2991X/RE2992X/RE2993X/RE2994X/RE2996X/RE2997X/RE2985M/RE3119C/RE3120C/RE3121C/RE3122C/FACOAL205/FACOAL160/r0311/FACOAL1821/HMR_0406/r0310/r1447/r1448/r1449/r1450/r1451/RE3247X/HMR_0210/HMR_2687/HMR_3411/FACOAL191/HMR_3422/HMR_2690/HMR_3413/FACOAL140/…	150
Biotin metabolism	6/1228	11/7923	0.00313284	0.0194236	0.0151696	APOCF/APOC_LYS_BTNP/BACCL/BTND1/BTND1n/BTNPL	6
CoA synthesis	6/1228	13/7923	0.00880917	0.0496517	0.0387772	PNTK/PPCDC/PPNCL3/PPNCL2/DPCOAPP/PTPATi	6
Sphingolipid metabolism	28/1228	122/7923	0.0186956	0.0965939	0.0754383	ST8SIA55g/GLA2l/GLAl/ASAH1/GALC/SMPD4/SPHMDAc/ACER11r/GLB1/SPHK22n/DSAT/NEU21/NEU23/NEU24/NEU25/ACER22g/3DSPHR/SERPT/SMPD3g/SMS/HMR_0795/SPHK21n/SMPD3l/SMS1S2/ARSA/GAL3ST11/SMS21e/GBA2e	28
Tyrosine metabolism	17/1228	68/7923	0.0276243	0.131747	0.102892	TYR3MO2/DOPAQNISO1/DCT/TYRASE/34HPPOR/FUMAC/HGNTOR/MACACI/TYRTA/DOPASULT/DOPASULT4/TYMSULT/TRIODTHYSULT/RE0908C/RE0912C/RE0916C/RE0918C	17
Beta-Alanine metabolism	4/1228	9/7923	0.0377429	0.159787	0.124791	SPMDOX/ABUTD/NBAHH_ir/r0283	4
N-glycan synthesis	5/1228	13/7923	0.0386581	0.159787	0.124791	DOLGLCP_Lter/DOLICHOL_Lter/DOLPH_Ler/GGT_L/UDPDOLPT_L	5
Androgen and estrogen synthesis and metabolism	7/1228	22/7923	0.0428761	0.166145	0.129757	RE3218C/HMR_1958/HMR_1968/HMR_1971/HMR_1967/HMR_1970/HMR_1976	7
Glyoxylate and dicarboxylate metabolism	4/1228	12/7923	0.101378	0.369732	0.288755	GLYCLTDym/FBA4/KHK2/GCALDD	4
N-glycan metabolism	2/1228	4/7923	0.116035	0.393487	0.307307	HMR_7255/HMR_7256	2
Miscellaneous	21/1228	105/7923	0.127126	0.393487	0.307307	r1109/EX_5cysgly34dhphe_e/r1134/r1135/GULND/DPPS/r0068/r0097/r0220_1/r0318/TRDR2/TRDR3/r1165/r1166/r1174/r1175/r1168/r1179/GLYALDDr/r1171/r1183	21
Steroid metabolism	16/1228	77/7923	0.130988	0.393487	0.307307	RE1134C/SR5ARr/RE1096C/CHSTEROLSULT/ESTSULT/PRGNLONESULT/5ADTSTSTERONESULT/HSD3B11r/HSD3B12r/HSD3B13r/P45017A3r/P45017A4r/HSD17B2r/P45017A1r/P45017A2r/SR5AR2r	16
Glycosphingolipid metabolism	14/1228	66/7923	0.133278	0.393487	0.307307	HMR_0851/RE2666C_1/RE2677R_1/HMR_0820/HMR_0824/HMR_0825/HMR_0837/HMR_0844/HMR_0849/HMR_0817/HMR_0823/HMR_0859/HMR_0860/HMR_0864	14
Arginine and proline metabolism	8/1228	35/7923	0.164027	0.462257	0.361016	DDPGAm/EHGLAT2m/EHGLATm/HPROxm/r0686/P5CRm/PROAKGOX1/ADMDC	8
Pentose phosphate pathway	7/1228	32/7923	0.218005	0.587666	0.458958	GNDc/XYLK/DGULND/GULN3D/XYLTD_D/PRPPS/XYLR	7
Transport, lysosomal	15/1228	81/7923	0.266802	0.686603	0.536226	SO4tl/THCRMtl/DIGALSIDEtl/CSPG_Dtly/GALGLUSIDEtl/CSPG_Etly/SPHMYLNtl/SGALSIDEtl/XOLEST183tl/HSPGtly/CSPG_Atly/CSPG_Ctly/XYLtly/HMR_7198/CSPG_Btly	15
Alanine and aspartate metabolism	3/1228	12/7923	0.281397	0.686603	0.536226	ARGSS/ASNS1/ARGSL	3
Urea cycle	6/1228	29/7923	0.28793	0.686603	0.536226	RE0691C/SPMDAT2/SPMS/RE1897C/RE1898C/CKc_cho	6
Vitamin C metabolism	2/1228	8/7923	0.358629	0.823519	0.643156	DASCBH/DOGULNO1	2
Aminosugar metabolism	5/1228	26/7923	0.376991	0.834766	0.65194	R04215/ACGAMK/ACNMCT/UAG2EMA/r0782	5
Phenylalanine metabolism	5/1228	28/7923	0.442629	0.94631	0.739054	HMR_6826/HMR_6838/HMR_6839/HMR_6844/HMR_6850	5
Oxidative phosphorylation	2/1228	10/7923	0.474024	0.97965	0.765092	r0205/FADH2ETC	2
Transport, endoplasmic reticular	28/1228	188/7923	0.623224	1	0.780985	5ADTSTSTERONEtr/GLCURter/HMR_0966/PROSTGI2tr/r0936/HMR_2865/NADPHtru/NADPtru/LTHSTRLtr/HMR_3953/UDPGALt2r/HMR_9716/SPHGNtr/r1000/OCDEAFABP1tc/HMR_2821/HMR_2851/HMR_2857/HMR_2862/r1018/DHCRMter/ACALDtr/TSTSTERONEtr/r2514/r2510/HMR_2861/UDPXYLter/WHARACHDtr	28
Taurine and hypotaurine metabolism	1/1228	7/7923	0.692521	1	0.780985	CYSAMO_cho	1
Transport, nuclear	9/1228	65/7923	0.696008	1	0.780985	DUDPtn/UTPtn/HMR_6617/HMR_6619/HMR_8476/SPHGNtn/BIOCYTtn/35CGMPtn/SPHINGStn	9
Propanoate metabolism	2/1228	15/7923	0.700286	1	0.780985	AACOAT/ACS2	2
Galactose metabolism	1/1228	8/7923	0.74022	1	0.780985	GALKr	1
Vitamin B2 metabolism	1/1228	8/7923	0.74022	1	0.780985	FMNAT	1
Arachidonic acid metabolism	3/1228	24/7923	0.742424	1	0.780985	RE3525R/HMR_0950/HMR_0954	3
Fructose and mannose metabolism	2/1228	17/7923	0.765169	1	0.780985	GFUCS/GMAND	2
Lysine metabolism	2/1228	17/7923	0.765169	1	0.780985	ACLYSHYc/LYSACm	2
NAD metabolism	3/1228	25/7923	0.767727	1	0.780985	DNADDP/NNATr/NADDP	3
Starch and sucrose metabolism	1/1228	9/7923	0.780524	1	0.780985	UDPGP	1
Valine, leucine, and isoleucine metabolism	4/1228	38/7923	0.861519	1	0.780985	MMMm/r0560/r0603/r0655	4
Transport, golgi apparatus	8/1228	70/7923	0.869423	1	0.780985	PAPStg/PAPtg/H2Otg/DHCRMtg/PCHOL_HStg/DAG_HStg/GALSIDEtg/XSERtg	8
Tryptophan metabolism	4/1228	41/7923	0.898406	1	0.780985	3HAO/HKYNH/PCLAD/RE0549C	4
Bile acid synthesis	20/1228	164/7923	0.904835	1	0.780985	TCDCASULT/URSCHOLCOAc/HC02196c/RE1846C/RE2635R/SCPx/r0706/r0743/r0744/GUDCASULT/GMPS/RE2637C/RE2637X/r0650/r0651/GCASULT/GCDCASULT/GDCASULT/DCASULT/UDCASULT	20
Methionine and cysteine metabolism	3/1228	34/7923	0.915329	1	0.780985	AHCi/r0193/2AMACSULT	3
Tetrahydrobiopterin metabolism	1/1228	18/7923	0.951921	1	0.780985	HMR_4816	1
Purine catabolism	2/1228	30/7923	0.958683	1	0.780985	NTPP2/r0859	2
Citric acid cycle	1/1228	20/7923	0.965699	1	0.780985	r0509	1
Pyrimidine synthesis	1/1228	21/7923	0.971029	1	0.780985	RE0456N	1
Vitamin A metabolism	2/1228	36/7923	0.982477	1	0.780985	RE3050R/RETH1	2
Glycolysis/gluconeogenesis	2/1228	37/7923	0.984846	1	0.780985	PGK/ACS	2
Nucleotide interconversion	13/1228	154/7923	0.996913	1	0.780985	NDPK2n/NDPK6n/NDPK4n/DGK1/DUTPDPn/ADNCYC/PDE1/GUACYC/PDE4/GCPNn/SADT/BPNT/NDPK7m	13
Phosphatidylinositol phosphate metabolism	1/1228	39/7923	0.998619	1	0.780985	RE2973N_1	1
Eicosanoid metabolism	4/1228	77/7923	0.998731	1	0.780985	PGISr/RE3422C/RE3568C/P4504F121r	4
Glycine, serine, alanine, and threonine metabolism	1/1228	43/7923	0.999299	1	0.780985	CHOLD	1
Drug metabolism	10/1228	142/7923	0.999323	1	0.780985	3ISPVStep/3ISPVSthc/CRVStu/CRVSthc/2HATVLAChc/2HATVACIDhc/4HATVACIDhc/4HATVLAChc/LVACLAChep/LVSTACIDhep	10
Inositol phosphate metabolism	1/1228	51/7923	0.999819	1	0.780985	PI4PLC	1
Transport, peroxisomal	6/1228	135/7923	0.999989	1	0.780985	CRNtx/HMR_1629/IPDPtx/r0954/PRISTCOAtcx/r1007	6
Exchange/demand reaction	100/1228	922/7923	0.999994	1	0.780985	EX_o2s_e/EX_thrnt_e/EX_glyb_e/EX_so4_e/EX_xan_e/EX_vitd3_e/EX_ile__L_e/EX_CE5304_e/EX_gp1calpha_hs_e/DM_melanin_c/EX_3aib__D_e/EX_HC02202_e/EX_xol7aone_e/EX_gdca3s_e/EX_clpnd_e/EX_n8aspmd_e/EX_argargmet_e/EX_sphmyln180241_hs_e/EX_sphmyln18114_hs_e/EX_sphmyln18115_hs_e/EX_sphmyln18116_hs_e/EX_sphmyln181161_hs_e/EX_sphmyln18117_hs_e/EX_sphmyln18118_hs_e/EX_sphmyln181181_hs_e/EX_sphmyln18120_hs_e/EX…	100
Transport, mitochondrial	16/1228	391/7923	1	1	0.780985	GLNtm_1/r0950/r2409/r1078/r1146/SUCSALtm/DECDPtm/DNDPt55m/HMR_2691/DNDPt51m/DNDPt52m/DNDPt53m/DNDPt54m/DNDPt56m/DNDPt58m/HMR_2695	16
Transport, extracellular	136/1228	2186/7923	1	1	0.780985	ILEt4/r1971/r1708/r1756/r1820/r1830/r1848/TDCHOLAte/r1705/r1736/r1755/r1768/r1809/r1832/r1860/r1896/r2142/r2152/r2311/ILEATB0tc/ACLYStm/PROSTGI2c/THRNTt/GALGLUSIDEtg2/r1674/r1691/r1905/r2037/VITD3t/CE5304t/GP1CALPHAte/r2488/r1920/r1698/5AOPt/r1678/r1693/r1810/r1844/GSNt5/5AOPt2/D_3AIBt/XOL7AONEt/r2484/3AIBt/PROGLYPEPT1tc/4HPRO_LTte/N8ASPMDte/r1953/SPHMYLN180241_hs_ATPt/SPHMYLN18114_hs_ATPt/SPHMYL…	136
